# Facilitating clinical trials in Polycythemia vera (PV) by identifying patient cohorts at high near-term risk of thrombosis using rich data and machine learning

**DOI:** 10.1101/2024.01.21.24301561

**Authors:** Ghaith Abu-Zeinah, Spencer Krichevsky, Katie Erdos, Richard T. Silver, Joseph M. Scandura

## Abstract

Thrombosis remains the leading cause of morbidity and mortality for patients (pts) with polycythemia vera (PV), yet PV clinical trials are not powered to identify interventions that improve thrombosis-free survival (TFS). Such trials are infeasible in a contemporary PV cohort, even when selecting “high-risk” pts based on Age >60 and thrombosis history, because thousands of patients would be required for a short-term study to meet TFS endpoint. To address this problem, we used artificial intelligence and machine learning (ML) to dynamically predict near-term (1-year) thrombosis risk in PV pts with high sensitivity and positive predictive value (PPV) to enhance pts selection. Our automation-driven data extraction methods yielded more than 16 million data elements across 1,448 unique variables (parameters) from 11,123 clinical visits for 470 pts. Using the AutoGluon framework, the Random Forest ML classification algorithm was selected as the top performer. The full (309-parameter) model performed very well (F1=0.91, AUC=0.84) when compared with the current ELN gold-standard for thrombosis risk stratification in PV (F1=0.1, AUC=0.39). Parameter engineering, guided by Gini feature importance identified the 21 parameters (top-21) most important for accurate prediction. The top-21 parameters included known, suspected and previously unappreciated thrombosis risk factors. To identify the minimum number of parameters required for the accurate ML prediction, we tested the performance of every possible combination of 3-9 parameters from top-21 (>1.6M combinations). High-performing models (F1> 0.8) most frequently included age (continuous), time since dx, time since thrombosis, complete blood count parameters, blood type, body mass index, and JAK2 mutant allele frequency. Having trained at tested over 1.6M practical ML models with a feasible number of parameters (3-9 parameters in top-21 most predictive), it is clear that study cohorts of patients with PV at high near-term thrombosis risk can be identified with high enough sensitivity and PPV to power a clinical trial for TFS. Further validation with external, multicenter cohorts is ongoing to establish a universal ML model for PV thrombosis that would facilitate clinical trials aimed at improving TFS.
