## Supplementary Table 2 for "Facilitating clinical trials in Polycythemia vera (PV) by identifying patient cohorts at high near-term risk of thrombosis using rich data and machine learning"

Rank	Feature	Imp_Mean	Imp_SD
1	Age	17.64153854	0.916451973
2	Time_since_dx	17.59621211	0.908284808
3	Time_since_lastThrombosis	15.96537309	0.827735627
4	DxAge	15.29883417	0.521765714
5	BMI	14.84205786	0.445031202
6	Weight	14.4213366	0.538530417
7	Cardiac.disorders	13.74402578	0.853208334
8	MCH	13.33269809	1.093838378
9	LDH_last	13.26268744	0.99681721
10	MCV	12.51641449	0.813404604
11	Height_constant	12.32716842	0.647944497
12	JAK2_last	11.94967113	1.354524269
13	MCHC	11.84401846	1.135260552
14	Thrombosis_last	11.78252083	0.535157815
15	PLT	11.71291033	0.433207508
16	RDW	11.68771647	0.585148132
17	thrombosis.pre.dx	11.33666023	1.053405929
18	Blood.type_constant	11.1491949	0.822337171
19	HCT	11.14453285	0.898141913
20	HGB	10.80419148	0.877303378
21	Cr	10.7241162	0.995535048
22	UricAcid_last	10.58081554	0.768518257
23	thrombosis.hx.dx	10.56409624	0.600468817
24	Musculoskeletal.and.connective.tissue.disorders	10.53118879	0.374647954
25	MPV	10.50344512	0.285841224
26	RBC	10.4805923	1.121911364
27	WBC	10.22990151	1.278750579
28	ANC	10.18458155	0.847881216
29	ALP	10.15813426	0.644762774
30	hypothyroidism	9.720378527	0.672442366
31	Blood.derivative..substance.	9.528391962	0.911993907
32	Neutrophils_pct	9.430534527	1.016012636
33	Monocytes_pct	9.413912116	0.517831056
34	ALT	9.359306919	0.503531146
35	Solid.tumor	9.338948741	0.684707202
36	NLR_composite	9.006316012	0.553473292
37	BMI_category	8.924778804	1.11382758
38	P2Y12.receptor.antagonist	8.902039418	0.587576765
39	Eye.disorders	8.770364858	0.696992206
40	Eosinophils_pct	8.644954014	1.138233871
41	Lymphocytes_pct	8.637952674	1.472865946
42	Water.soluble.vitamin..substance.	8.624018435	0.726370176
43	HR	8.440098024	0.629553706
44	Tbili	8.323692458	0.592773845
45	ALC	8.171145427	0.688887616
46	Calcium	7.866007036	0.592202162
47	Aminoquinoline..substance.	7.833758008	0.451208867
48	AEC	7.817395787	0.478764734
49	AST	7.667868894	0.597148821
50	AMC	7.662618197	0.618479807
51	Substance.with.platelet.aggregation.inhibitor.mechanism.of.action..substance.	7.51916361	0.624093925
52	BUN	7.502891839	0.39991449
53	Substance.with.beta.adrenergic.receptor.antagonist.mechanism.of.action..substance.	7.407654981	0.463423176
54	Globulin	7.282433146	0.536825673
55	Vitamin..substance.	7.278233612	0.271627788
56	hydroxyurea	7.228923203	0.705705528
57	Anticoagulant..substance.	7.184140097	0.92141621
58	SBP	7.066862821	0.554282356
59	Glucose	7.010132092	0.745667362
60	Metabolism.and.nutrition.disorders	7.007245287	0.504852959
61	Osmotic.diuretic..substance.	6.974160037	0.483914475
62	Infections.and.infestations	6.92770788	0.591864925
63	Chloride	6.796048234	0.992838197
64	Substance.with.ribonucleoside.diphosphate.reductase.inhibitor.mechanism.of.action..substance.	6.65281284	0.864983531
65	Temp	6.645415835	0.75479522
66	Tprotein	6.621143867	0.623833565
67	Nervous.system.disorders	6.618781814	0.706545981
68	Hepatobiliary.disorders	6.614585268	0.499179216
69	BUN.Cr	6.612645789	0.673236964
70	HL	6.568721483	0.364789149
71	Gastrointestinal.disorders	6.56362601	0.639895351
72	Basophils_pct	6.525620293	0.464616623
73	Dyslipidemia_composite	6.478303057	0.491735965
74	Skin.and.subcutaneous.tissue.disorders	6.477889659	0.263515323
75	Substance.with.acetylcholine.receptor.antagonist.mechanism.of.action..substance.	6.474315786	0.741133014
76	DBP	6.443231882	0.721929281
77	Ulcer.healing.agent..substance.	6.4285432	0.493864871
78	General.disorders.and.administration.site.conditions	6.360569477	0.392994718
79	CAD	6.346335585	0.350227695
80	Albumin	6.296677892	1.255905483
81	Autonomic.agent..substance.	6.266730805	0.517361368
82	Sulfonyluric.hypoglycemic..substance.	6.249153114	0.676925895
83	Non.opioid.analgesic..substance.	6.234337607	0.628431052
84	Injury.poisoning.and.procedural.complications	6.227025331	0.551624602
85	Potassium	6.214656068	0.961040955
86	Substance.with.antibacterial.mechanism.of.action..substance.	6.18242675	0.16201407
87	Respiratory.thoracic.and.mediastinal.disorders	6.157018487	0.161360595
88	Sodium	6.074476483	0.700967485
89	Neoplasms.benign.malignant.and.unspecified..incl.cysts.and.polyps.	6.044106774	0.40431604
90	Cathartic..substance.	6.03997017	0.786018691
91	AG	5.958762674	0.504091399
92	Substance.with.3.hydroxy.3.methylglutaryl.coenzyme.A.reductase.inhibitor.mechanism.of.action..substance.	5.924509971	0.756742656
93	Hematologic.agent..substance.	5.867477927	0.285250491
94	Bronchodilator..substance.	5.84224304	0.426753662
95	Obesity_category	5.821163026	0.478436168
96	Vitamin.K.and.or.vitamin.K.derivative..substance.	5.817384934	0.700101127
97	Analgesic..substance.	5.810320617	0.399030062
98	GFR	5.80911096	0.670700726
99	ABC	5.804910807	0.275324675
100	Corticosteroid.and.or.corticosteroid.derivative..substance.	5.761339602	0.469288871
101	Psychiatric.disorders	5.750917788	0.525834826
102	Substance.with.alpha.adrenergic.receptor.antagonist.mechanism.of.action..substance.	5.73265774	0.734927068
103	Fat.soluble.vitamin..substance.	5.714005178	0.306576045
104	Gastrointestinal.agent..substance.	5.694314595	0.688363481
105	Calcium.regulating.agent..substance.	5.677584632	0.332425932
106	Blood.and.lymphatic.system.disorders	5.659959348	0.258641927
107	Psychoactive.substance..substance.	5.635278302	0.337656448
108	Antilipemic.agent..substance.	5.618625726	1.210413541
109	Substance.with.antiprotozoal.mechanism.of.action..substance.	5.592777913	0.295201808
110	ELNriskCurrent_category	5.567093007	0.450835836
111	Vascular.disorders	5.542027972	0.371141112
112	HCT_category	5.528243507	0.73953564
113	Calcium.regulating.hormone..substance.	5.517472789	0.303510072
114	anagrelide	5.493555496	0.749179064
115	Anti.infective.agent..substance.	5.493269432	0.534562853
116	Glucocorticoid..substance.	5.491192162	0.498938138
117	Substance.with.hydrogen.potassium.adenosine.triphosphatase.enzyme.system.inhibitor.mechanism.of.action..substance.	5.46636348	0.649969095
118	HTN	5.396038514	0.24788738
119	Steroid.hormone..substance.	5.394118365	0.389360799
120	Hypothyroidism_composite	5.390417055	0.556679485
121	Guanine.nucleoside.analog..substance.	5.390192782	0.32150091
122	Renal.and.urinary.disorders	5.36306093	0.23579361
123	Sex	5.356851941	0.7451861
124	Hormone..substance.	5.349740399	0.602851377
125	Respiratory.system.agent..substance.	5.318440937	0.307300289
126	Central.nervous.system.agent..substance.	5.217827647	0.67866078
127	Congenital.familial.and.genetic.disorders	5.191821738	1.386122734
128	Fluorinated.corticosteroid..substance.	5.175202487	0.666057309
129	Substance.with.renin.angiotensin.system.inhibitor.mechanism.of.action..substance.	5.10678677	0.603341771
130	Antispasmodic..substance.	5.090688156	0.755907129
131	Thyroid.hormone..substance.	5.048726375	0.330268371
132	Inotropic.agent..substance.	5.040553434	0.785572093
133	Investigations	4.98138641	0.492078461
134	Herbal.medicine.agent..substance.	4.945888479	0.595919843
135	Antineoplastic.agent..substance.	4.93513058	0.365196026
136	Substance.with.calcium.channel.blocker.mechanism.of.action..substance.	4.923778287	0.39796452
137	Endocrine.disorders	4.873154718	0.427100716
138	Local.anesthetic..substance.	4.853242963	0.529950976
139	Anticonvulsant..substance.	4.82485048	0.458300992
140	Antiarrhythmic.agent..substance.	4.816531589	0.535736268
141	JAK2.50pct_category	4.744716207	1.22303494
142	Immune.enhancement.agent..substance.	4.725455316	0.459994166
143	Interferon..substance.	4.713664454	0.353519253
144	X11.oxycorticosteroid..substance.	4.678568529	0.818946697
145	Substance.with.direct.thrombin.inhibitor.mechanism.of.action..substance.	4.64083184	0.552946999
146	Nucleated_RBC_pct	4.633505323	0.89528169
147	Cytokine.agent..substance.	4.627608514	0.194291289
148	Blood.group_category	4.619957128	0.295910516
149	Substance.with.antiviral.mechanism.of.action..substance.	4.591164603	0.615123802
150	HTN_composite	4.529905405	0.540899871
151	Anesthetic..substance.	4.380525849	0.55866678
152	Adrenal.hormone..substance.	4.32223756	0.741564731
153	Thiazide.diuretic..substance.	4.306499471	0.406632529
154	Cough.AND.OR.decongestant.agent..substance.	4.250257452	0.45558802
155	Substance.with.enzyme.inhibitor.mechanism.of.action..substance.	4.226758419	0.673554276
156	Diuretic..substance.	4.217142856	0.255111912
157	Hypotensive.agent..substance.	4.206511316	0.352475339
158	CO	4.184730911	0.846026686
159	Cardiovascular.agent..substance.	4.149993541	0.687836088
160	DM	4.147438946	0.430165939
161	Sympathomimetic.agent..substance.	4.143653477	0.43399686
162	Myelocytes_pct	4.128312982	1.060623629
163	Ear.and.labyrinth.disorders	4.089975742	0.423650046
164	Reproductive.system.and.breast.disorders	4.046853986	0.51068854
165	RR	3.99653362	0.903304389
166	Bands_pct	3.991352482	0.275514554
167	Saluretic.agent..substance.	3.974960637	0.441843028
168	Disinfectants.and.cleansers..substance.	3.938549274	0.38104726
169	Substance.with.hormone.receptor.antagonist.mechanism.of.action..substance.	3.929703196	0.227986267
170	Bone.resorption.inhibitor..substance.	3.864655761	0.671639007
171	Substance.with.angiotensin.II.receptor.antagonist.mechanism.of.action..substance.	3.862111459	0.313654486
172	Atypical_Lymphocytes_pct	3.8602212	0.614684245
173	Substance.with.5.hydroxytryptamine.3.receptor.antagonist.mechanism.of.action..substance.	3.805786851	0.583737077
174	DM_composite	3.700372797	0.221885072
175	Immunosuppressant..substance.	3.532953672	0.4287076
176	Phenylpiperidine.derivative..substance.	3.43418673	0.533395709
177	Substance.with.antifungal.mechanism.of.action..substance.	3.321139899	0.50402589
178	Pethidine.analog..substance.	3.298948618	0.395138579
179	Blasts_pct	3.277449755	0.480698545
180	Replacement.agent..substance.	3.240508003	0.167109139
181	Pancreatic.hormone..substance.	3.225788973	1.511975027
182	Loop.diuretic..substance.	3.077833419	0.222046851
183	busulfan	3.068299406	0.754756251
184	Substance.with.neuraminidase.inhibitor.mechanism.of.action..substance.	3.037719303	1.97273765
185	Metamyelocytes_pct	3.004464197	0.627443234
186	Potassium.sparing.diuretic..substance.	2.973335792	0.482824326
187	Quinolone..substance.	2.950615893	0.714114375
188	Sulfonamide.diuretic..substance.	2.886260269	0.519528408
189	Leukoerythroblastosis_composite	2.820199917	0.636210738
190	Quinoline..substance.	2.818440289	0.395118825
191	ruxolitinib	2.723571843	1.228414887
192	General.anesthetic..substance.	2.589050423	0.572091321
193	Polypeptide.hormone..substance.	2.580669256	1.268886232
194	Substance.with.dopamine.receptor.antagonist.mechanism.of.action..substance.	2.546612017	0.313152592
195	Pyrazole.derivative..substance.	2.542010814	0.665400053
196	Substance.with.guanylate.cyclase.2C.agonist.mechanism.of.action..substance.	2.503361205	2.332334835
197	Substance.with.prostaglandin.endoperoxide.synthase.inhibitor.mechanism.of.action..substance.	2.422628914	1.085571082
198	Ammonia.detoxicant..substance.	2.235695894	1.499408334
199	Smooth.muscle.relaxant..substance.	2.217295729	0.440944701
200	Immunologic.agent..substance.	2.207286298	0.482422317
201	Hemostatic.agent..substance.	2.011455555	0.522224694
202	Alkylating.agent..substance.	1.852160912	0.837897813
203	Surgical.and.medical.procedures	1.826983073	0.598313437
204	Retinoid..substance.	1.82623286	0.795270346
205	Vitamin.A.and.or.vitamin.A.derivative..substance.	1.766944514	0.928418217
206	Hematinic..substance.	1.639503169	0.446447193
207	Antacid..substance.	1.58533184	0.488854037
208	Substance.with.androgen.receptor.antagonist.mechanism.of.action..substance.	1.564454596	0.626138035
209	Biguanide.oral.hypoglycemic.agent..substance.	1.542971011	0.808543959
210	Skeletal.muscle.relaxant..substance.	1.484744579	1.014156305
211	Centrally.acting.muscle.relaxant..substance.	1.389574374	0.180614671
212	Vasopressor..substance.	1.195463142	0.852452159
213	imatinib	1.167626932	0.338833437
214	Antimetabolite..substance.	0.928635122	0.394125972
215	Substance.with.norepinephrine.reuptake.inhibitor.mechanism.of.action..substance.	0.916587076	0.504992987
216	Substance.with.tumor.necrosis.factor.alpha.inhibitor.mechanism.of.action..substance.	0.803180817	0.723105112
217	Prostanoid..substance.	0.668251251	0.456198605
218	Eicosanoid..substance.	0.608865516	0.481524339
219	Sex.hormone..substance.	0.595440515	0.295598183
220	Substance.with.calcineurin.inhibitor.mechanism.of.action..substance.	0.58535466	0.556666179
221	Monoclonal.antibody..substance.	0.424930696	0.463887187
222	Nitroimidazole..substance.	0.379137221	0.355417182
223	Antidote..substance.	0.327419376	0.303974545
224	Phthalazinone.derivative..substance.	0.327001799	0.303326348
225	Antiparkinsonian.agent..substance.	0.300300451	0.274135552
226	Parasympathomimetic.agent..substance.	0.300300451	0.274135552
227	Substance.with.serotonin.5.hydroxytryptamine.1.receptor.agonist.mechanism.of.action..substance.	0.300300451	0.274135552
228	Thrombolytic.agent..substance.	0.270464462	0.39062317
229	Immune.system.disorders	0.241804459	0.339174291
230	interferon	0.234912351	0.327467623
231	Emollient..substance.	0.200200301	0.274135552
232	Ion.exchange.resin..substance.	0.200200301	0.274135552
233	Stimulant..substance.	0.200200301	0.274135552
234	Mineralocorticoid.agent..substance.	0.200200301	0.274135552
235	Uricosuric.agent..substance.	0.200200301	0.274135552
236	Bile.acid.and.or.bile.acid.derivative..substance.	0.200200301	0.274135552
237	Bioflavonoid..substance.	0.200200301	0.274135552
238	Promyelocytes_pct	0.200200301	0.274135552
239	Renal.hormone..substance.	0.200200301	0.447661481
240	Substance.with.dihydroxyphenylalanine.decarboxylase.inhibitor.mechanism.of.action..substance.	0.200200301	0.274135552
241	Purine.analog..substance.	0.139131286	0.471209162
242	dasatinib	0.130030657	0.290757388
243	Butyrophenone.derivative..substance.	0.10010015	0.223830741
244	Antineoplastic.antibiotic..substance.	0.10010015	0.223830741
245	Colony.stimulating.factor..substance.	0.10010015	0.223830741
246	Methylated.xanthine.derivative..substance.	0.10010015	0.223830741
247	Organic.sulfone.compound..substance.	0.10010015	0.223830741
248	Pharmaceutical.fluid.or.solution.agent..substance.	0.10010015	0.223830741
249	Substance.with.aromatase.inhibitor.mechanism.of.action..substance.	0.10010015	0.223830741
250	Substance.with.hypothalamic.inhibiting.factor.mechanism.of.action..substance.	0.10010015	0.223830741
251	Substance.with.purine.antagonist.mechanism.of.action..substance.	0.10010015	0.223830741
252	Thiazolidinedione..substance.	0.10010015	0.223830741
253	Pyrimidine.analog..substance.	0.085259996	0.414076588
254	Antifolate..substance.	0	0
255	Balsam..substance.	0	0
256	Barbiturate..substance.	0	0
257	Cardioplegic.solution.agent..substance.	0	0
258	Centrally.acting.appetite.suppressant..substance.	0	0
259	Cytotoxic..substance.	0	0
260	Dacrocytes	0	0
261	Digestant..substance.	0	0
262	Enzyme.inhibitor.protein..substance.	0	0
263	Gastrointestinal.hormone..substance.	0	0
264	Gonad.regulating.hormone.agent..substance.	0	0
265	Hypochromasia	0	0
266	Hypothalamic.releasing.factor..substance.	0	0
267	Lipotropic.agent..substance.	0	0
268	Lymphoproliferative.disorder	0	0
269	Macromolecular.blood.substitute..substance.	0	0
270	Neuromuscular.blocking.agent..substance.	0	0
271	Nitrogen.mustard.derivative..substance.	0	0
272	Oenothera.biennis.extract..substance.	0	0
273	Oxytocic.agent..substance.	0	0
274	Peptide.hormone..substance.	0	0
275	Pituitary.hormone..substance.	0	0
276	Plasma.substitutes..substance.	0	0
277	Pregnancy..puerperium.and.perinatal.conditions	0	0
278	Recombinant.urate.oxidase..substance.	0	0
279	Substance.with.Cytomegalovirus.terminase.complex.inhibitor.mechanism.of.action..substance.	0	0
280	Substance.with.RNA.polymerase.inhibitor.mechanism.of.action..substance.	0	0
281	Substance.with.acetylcholinesterase.inhibitor.mechanism.of.action..substance.	0	0
282	Substance.with.anthelmintic.mechanism.of.action..substance.	0	0
283	Substance.with.epidermal.growth.factor.receptor.inhibitor.mechanism.of.action..substance.	0	0
284	Substance.with.glutamate.receptor.antagonist.mechanism.of.action..substance.	0	0
285	Substance.with.gonadotropin.releasing.hormone.receptor.antagonist.mechanism.of.action..substance.	0	0
286	Substance.with.leukotriene.receptor.antagonist.mechanism.of.action..substance.	0	0
287	Substance.with.mast.cell.stabilizer.mechanism.of.action..substance.	0	0
288	Substance.with.monoamine.oxidase.inhibitor.mechanism.of.action..substance.	0	0
289	Substance.with.neurokinin.1.receptor.antagonist.mechanism.of.action..substance.	0	0
290	Substance.with.peroxisome.proliferator.activated.receptor.agonist.mechanism.of.action..substance.	0	0
291	Substance.with.proprotein.convertase.subtilisin.kexin.type.9.inhibitor.mechanism.of.action..substance.	0	0
292	Substance.with.protease.inhibitor.mechanism.of.action..substance.	0	0
293	Substance.with.proteasome.inhibitor.mechanism.of.action..substance.	0	0
294	Substance.with.receptor.activator.of.nuclear.factor.kappa.B.ligand.inhibitor.mechanism.of.action..substance.	0	0
295	Substance.with.selective.adhesion.molecule.inhibitor.mechanism.of.action..substance.	0	0
296	Substance.with.sodium.glucose.cotransporter.subtype.2.inhibitor.mechanism.of.action..substance.	0	0
297	Triazene.antineoplastic..substance.	0	0
298	X11.deoxysteroid..substance.	0	0
299	X17.ketosteroid..substance.	0	0
300	Phenanthrene.derivative..substance.	-0.05251922	0.53958755
