## Supplementary Table 3 for "Facilitating clinical trials in Polycythemia vera (PV) by identifying patient cohorts at high near-term risk of thrombosis using rich data and machine learning"

Characteristic	Overall, N = 11,124	Thrombosis = 0 (N = 10,835)	Thrombosis =1 (N = 289)	p-value
Age	65.5 (11.4-93.8)	65.4 (11.4-93.8)	72.8 (30.2-87.6)	<0.001
DxAge	57.4 (11.4-90.6)	57.3 (11.4-90.6)	60.4 (30.1-80.9)	<0.001
Sex				<0.001
Female	5,892 (53%)	5,687 (52%)	205 (71%)
Male	5,232 (47%)	5,148 (48%)	84 (29%)
thrombosis.hx.dx				<0.001
None	10,293 (93%)	10,068 (93%)	225 (78%)
Thrombosis	831 (7.5%)	767 (7.1%)	64 (22%)
ELNriskCurrent_category				<0.001
High	8,427 (76%)	8,144 (75%)	283 (98%)
Low	2,697 (24%)	2,691 (25%)	6 (2.1%)
Thrombosis_last	3,189 (29%)	3,024 (28%)	165 (57%)	<0.001
Time_since_dx	5.8 (0.0-40.3)	5.8 (0.0-40.3)	6.8 (0.0-32.6)	<0.001
Time_since_lastThrombosis	3.0 (0.0-28.4)	3.0 (0.0-28.4)	3.9 (0.0-23.8)	0.11
Weight	72.4 (40.0-241.6)	72.4 (40.0-241.6)	72.2 (46.8-105.1)	0.2
Height_constant	1.7 (1.3-2.0)	1.7 (1.3-2.0)	1.7 (1.5-1.9)	<0.001
BMI	25.3 (14.0-46.6)	25.3 (14.0-46.6)	25.4 (18.3-38.4)	0.7
BMI_category				0.016
Morbidly Obese	468 (4.9%)	455 (4.9%)	13 (5.0%)
Normal	3,686 (39%)	3,578 (39%)	108 (42%)
Obese	918 (9.7%)	891 (9.6%)	27 (10%)
Overweight	3,663 (39%)	3,557 (38%)	106 (41%)
Underweight	771 (8.1%)	765 (8.3%)	6 (2.3%)
JAK2_last	40.0 (0.0-100.0)	39.7 (0.0-100.0)	48.6 (0.5-86.2)	<0.001
JAK2.50pct_category				0.2
<50	3,757 (62%)	3,685 (62%)	72 (56%)
>=50	2,326 (38%)	2,269 (38%)	57 (44%)
Blood.type_constant
A-	361 (4.4%)	361 (4.6%)	0 (0%)
A+	1,987 (24%)	1,885 (24%)	102 (40%)
AB-	21 (0.3%)	21 (0.3%)	0 (0%)
AB+	144 (1.8%)	144 (1.8%)	0 (0%)
B-	367 (4.5%)	345 (4.4%)	22 (8.6%)
B+	1,160 (14%)	1,131 (14%)	29 (11%)
O-	701 (8.6%)	698 (8.8%)	3 (1.2%)
O+	3,416 (42%)	3,315 (42%)	101 (39%)
Blood.group_category				0.001
nonO	4,040 (50%)	3,887 (49%)	153 (60%)
O	4,117 (50%)	4,013 (51%)	104 (40%)
HCT	41.2 (11.0-65.3)	41.2 (11.0-65.3)	40.8 (22.6-55.0)	0.14
HGB	13.4 (3.8-20.9)	13.4 (3.8-20.9)	13.4 (7.4-17.8)	0.8
WBC	7.6 (0.1-262.7)	7.5 (0.1-262.7)	8.4 (2.5-38.8)	<0.001
HCT_category				0.003
<45	8,040 (78%)	7,846 (78%)	194 (70%)
>=45	2,325 (22%)	2,243 (22%)	82 (30%)
MCH	29.1 (14.6-47.1)	29.1 (14.6-47.1)	29.9 (16.0-42.2)	0.074
MCV	87.1 (52.4-136.3)	87.1 (52.4-136.3)	90.5 (56.8-121.3)	<0.001
PLT	306.0 (1.0-2,943.0)	304.0 (1.0-2,943.0)	352.0 (84.0-2,160.0)	<0.001
RBC	4.8 (1.5-10.2)	4.8 (1.5-10.2)	4.8 (2.2-7.4)	0.6
RDW	17.0 (10.9-42.0)	17.0 (10.9-42.0)	16.9 (12.0-24.1)	0.8
ANC	5.2 (0.0-119.7)	5.2 (0.0-119.7)	6.2 (1.3-35.0)	<0.001
ALC	1.2 (0.0-215.6)	1.2 (0.0-215.6)	1.2 (0.3-3.9)	>0.9
AMC	0.4 (0.0-12.1)	0.4 (0.0-12.1)	0.5 (0.0-3.6)	<0.001
NLR_composite	4.2 (0.0-Inf)	4.2 (0.0-Inf)	5.8 (0.8-30.0)	<0.001
ABC	0.1 (0.0-3.7)	0.1 (0.0-3.7)	0.1 (0.0-0.8)	<0.001
AEC	0.1 (0.0-4.0)	0.1 (0.0-4.0)	0.1 (0.0-0.9)	0.6
Cr	0.9 (0.3-8.1)	0.9 (0.3-8.1)	0.9 (0.4-2.9)	0.3
BUN	17.0 (1.0-110.0)	17.0 (1.0-110.0)	19.0 (7.0-71.0)	0.001
BUN/Cr	18.9 (2.0-63.0)	18.8 (2.0-63.0)	21.0 (9.0-35.0)	<0.001
Calcium	9.3 (3.9-11.8)	9.3 (3.9-11.8)	9.4 (7.6-10.6)	<0.001
Chloride	104.0 (75.0-123.0)	104.0 (75.0-123.0)	103.0 (92.0-110.0)	0.058
CO2	27.0 (15.0-36.0)	27.0 (15.0-36.0)	27.0 (20.0-33.0)	0.2
Sodium	139.0 (126.0-171.0)	139.0 (126.0-171.0)	140.0 (130.0-145.0)	0.5
Potassium	4.5 (2.8-7.5)	4.5 (2.8-7.5)	4.6 (3.6-6.7)	0.004
Glucose	90.0 (3.0-530.0)	90.0 (3.0-530.0)	87.0 (39.0-246.0)	0.7
Anion gap	9.0 (1.0-76.0)	9.0 (1.0-76.0)	9.0 (4.0-19.0)	0.11
Albumin	4.0 (1.1-5.8)	4.0 (1.1-5.8)	4.0 (3.1-4.8)	0.6
Tprotein	6.7 (2.0-9.3)	6.7 (2.0-9.3)	6.6 (5.3-7.9)	0.003
Tbili	0.8 (0.1-9.7)	0.8 (0.1-9.7)	0.8 (0.2-2.4)	0.5
ALP	78.0 (19.0-1,070.0)	78.0 (19.0-1,070.0)	77.0 (29.0-426.0)	0.5
ALT	23.0 (2.0-682.0)	23.0 (2.0-682.0)	21.0 (9.0-171.0)	<0.001
AST	26.0 (8.0-516.0)	26.0 (8.0-516.0)	25.5 (16.0-99.0)	0.9
UricAcid_last	5.5 (1.3-17.4)	5.5 (1.3-17.4)	5.5 (3.0-8.4)	0.063
LDH_last	222.0 (68.0-3,165.0)	222.0 (68.0-3,165.0)	241.0 (107.0-896.0)	0.004
Dyslipidemia				<0.001
0	9,235 (83%)	9,042 (83%)	193 (67%)
1	1,889 (17%)	1,793 (17%)	96 (33%)
Hypertension				<0.001
0	7,747 (70%)	7,603 (70%)	144 (50%)
1	3,377 (30%)	3,232 (30%)	145 (50%)
DM				0.001
0	10,104 (91%)	9,857 (91%)	247 (85%)
1	1,020 (9.2%)	978 (9.0%)	42 (15%)
Vascular disorders				<0.001
0	5,642 (51%)	5,550 (51%)	92 (32%)
1	5,482 (49%)	5,285 (49%)	197 (68%)
Coronary artery disease				<0.001
0	9,836 (88%)	9,612 (89%)	224 (78%)
1	1,288 (12%)	1,223 (11%)	65 (22%)
Cardiac disorders				<0.001
0	8,338 (75%)	8,236 (76%)	102 (35%)
1	2,786 (25%)	2,599 (24%)	187 (65%)
Solid tumor				<0.001
0	9,182 (83%)	9,006 (83%)	176 (61%)
1	1,942 (17%)	1,829 (17%)	113 (39%)
Median (Minimum-Maximum); n (%)	Median (Minimum-Maximum); n (%)	Median (Minimum-Maximum); n (%)	Median (Minimum-Maximum); n (%)	Median (Minimum-Maximum); n (%)
Wilcoxon rank sum test; Pearson's Chi-squared test; Fisher's exact test	Wilcoxon rank sum test; Pearson's Chi-squared test; Fisher's exact test	Wilcoxon rank sum test; Pearson's Chi-squared test; Fisher's exact test	Wilcoxon rank sum test; Pearson's Chi-squared test; Fisher's exact test	Wilcoxon rank sum test; Pearson's Chi-squared test; Fisher's exact test
